# Persistent low-level variants in a subset of HCMV genes are highly predictive of poor outcome in immunocompromised patients with cytomegalovirus infection

**DOI:** 10.1101/2022.09.12.22279849

**Authors:** Cristina Venturini, Julia M Colston, Oscar Charles, Timothy Best, Claire Atkinson, Calum Forrest, Charlotte Williams, Kanchan Rao, Austen Worth, Doug Thorburn, Mark Harber, Paul Griffiths, Judith Breuer

**Affiliations:** Infection, Immunity&Inflammation, Institute of Child Health, University College London, London, UK; North Bristol NHS Trust, University Hospitals Bristol and Weston NHS Foundation Trust, Bristol, UK; Great Ormond Street Hospital for Children NHS foundation trust, London, UK; Division of Infection and Immunity, Institute for Immunity and Transplantation, University College London, London, UK; UCL Genomics, University College London, London, UK; Department of Bone Marrow Transplant, Great Ormond Street Hospital for Children NHS foundation trust, London, UK; Department of Immunology, Great Ormond Street Hospital for Children NHS foundation trust, London, UK; Royal Free London, NHS Foundation Trust, London, UK

## Abstract

Human cytomegalovirus (HCMV) is the most common and most serious opportunistic infection after solid organ (SOT) and haematopoietic stem cell transplantation (HSCT). There is considerable interest in using virus sequence data to investigate and monitor viral factors associated with the clinical outcome, including failure to respond to available antiviral therapies.

To assess this, we used target-enrichment to deep-sequence 16 paediatric patients with HSCT, SOT or primary immunodeficiency of whom 9 died with HCMV and 35 infected SOT adult recipients of whom one died with HCMV.

We first showed that samples from both groups have fixed drug-resistance mutations and mixed infections. Deep sequencing also revealed non-fixed resistance mutations in most of the patients who died (6/9). A machine learning approach identified 10 genes with high within-host variability in these patients. These genes formed a viral signature which discriminated patients with HCMV who died from those that survived with high accuracy (AUC=0.96). Lymphocyte numbers for a subset of 17 patients showed no recovery post-transplant of counts in the five who died.

We hypothesise that the viral signature identified in this study may be a useful biomarker for poor response of HCMV to antiviral drug treatment and indirectly for poor T cell function, potentially identifying early, those patients requiring non-pharmacological interventions.
