## Supplementary Table 1 for "Persistent low-level variants in a subset of HCMV genes are highly predictive of poor outcome in immunocompromised patients with cytomegalovirus infection"

### Sheet: Supplementary_Table1
Sample ID	Viral Load (viral copies/ml blood)	Outcome	Average read depth	Within-host diversity (π)	Coverage HCMV (NC.006273) genome%	Patient ID	ENA entry	Project ENA
H01-00002-160909-B	3966	good	24.71	0.00188	98.04	H01-00002	ERS13431175	PRJEB55701
H01-00002-161020-B	7202	good	19.54	0.00341	98.13	H01-00002	ERS13431176	PRJEB55701
H01-00002-161205-B	6420	good	37.65	0.00677	99.32	H01-00002	ERS13431177	PRJEB55701
H01-00003-170116-B	13731	good	26.45	0.00171	99.44	H01-00003	ERS13431179	PRJEB55701
H01-00004-161114-B	34452	good	110.92	0.00181	99.76	H01-00004	ERS13431180	PRJEB55701
H01-00005-170212-B	14964	good	13.69	0.00146	97.59	H01-00005	ERS13431182	PRJEB55701
H01-00005-170330-B	11924	good	55.3	0.00531	99.45	H01-00005	ERS13431183	PRJEB55701
H01-00005-170404-B	5383	good	21.42	0.001	98.41	H01-00005	ERS13431184	PRJEB55701
H01-00005-170105-B	35154	good	41.05	0.00133	98.48	H01-00005	ERS13431185	PRJEB55701
H01-00005-170126-B	612005	good	453.79	0.00242	99.92	H01-00005	ERS13431187	PRJEB55701
H01-00006-161229-B	31478	good	23.04	0.01	99.36	H01-00006	ERS13431188	PRJEB55701
H01-00006-170316-B	12238	good	28.57	0.00825	99.34	H01-00006	ERS13431190	PRJEB55701
H01-00007-170116-B	27769	good	55.15	0.00165	99.7	H01-00007	ERS13431191	PRJEB55701
H01-00007-170228-B	53208	good	195.1	0.00219	99.78	H01-00007	ERS13431192	PRJEB55701
H01-00007-170302-B	96086	good	259.81	0.00235	99.96	H01-00007	ERS13431193	PRJEB55701
H01-00007-170503-B	14505	good	69.58	0.00182	99.95	H01-00007	ERS13431194	PRJEB55701
H01-00008-170314-B	23677	good	44.47	0.00139	100	H01-00008	ERS13431195	PRJEB55701
H01-00009-170406-B	48767	good	53.83	0.00504	98.94	H01-00009	ERS13431196	PRJEB55701
H01-00010-170523-B	22223	good	42.34	0.00175	99.14	H01-00010	ERS13431198	PRJEB55701
H01-00010-170718-B	29349	good	41.31	0.00329	99.3	H01-00010	ERS13431199	PRJEB55701
H01-00011-170621-B	1327870	good	971.27	0.00283	100	H01-00011	ERS13431201	PRJEB55701
H01-00011-170629-B	18141	good	18	0.00105	98.69	H01-00011	ERS13431202	PRJEB55701
H01-00012-170505-B	4827	good	18.64	0.00121	97.9	H01-00012	ERS13431203	PRJEB55701
H01-00012-170518-B	15679	good	31.74	0.00138	97.76	H01-00012	ERS13431204	PRJEB55701
H01-00012-170606-B	116696	good	350.17	0.00247	99.98	H01-00012	ERS13431205	PRJEB55701
H01-00013-150210-B	26407	good	77.69	0.00389	97.22	H01-00013	ERS13431221	PRJEB55701
H01-00013-150331-B	8011	good	56.15	0.00404	96.94	H01-00013	ERS13431222	PRJEB55701
H01-00014-150319-B	7345	good	37.46	0.00877	95.86	H01-00014	ERS13431223	PRJEB55701
H01-00014-150507-B	37740	good	185.61	0.00732	98.25	H01-00014	ERS13431225	PRJEB55701
H01-00014-150810-B	6689	good	65	0.00665	97.37	H01-00014	ERS13431227	PRJEB55701
H01-00015-150423-B	6987	good	34.88	0.0037	96.81	H01-00015	ERS13431229	PRJEB55701
H01-00015-150528-B	5801	good	41.23	0.00397	96.75	H01-00015	ERS13431230	PRJEB55701
H01-00015-150709-B	15053	good	61.04	0.00413	97.85	H01-00015	ERS13431231	PRJEB55701
H01-00016-150413-B	106009	good	579.1	0.00537	99.81	H01-00016	ERS13431232	PRJEB55701
H01-00016-150716-B	128711	good	881.74	0.00415	99.98	H01-00016	ERS13431234	PRJEB55701
H01-00017-150601-B	184783	good	443.8	0.00518	99.38	H01-00017	ERS13431235	PRJEB55701
H01-00017-150716-B	46459	good	580.87	0.00422	99.92	H01-00017	ERS13431236	PRJEB55701
H01-00018-150827-B	68683	good	246.77	0.0053	97.94	H01-00018	ERS13431237	PRJEB55701
H01-00018-150521-B	2830	good	206.16	0.0074	98.64	H01-00018	ERS13431238	PRJEB55701
H01-00019-150928-B	9490	good	40.88	0.00769	98.38	H01-00019	ERS13431239	PRJEB55701
H01-00021-150313-B	15010	good	204.45	0.00607	97.99	H01-00021	ERS13431241	PRJEB55701
H01-00023-150226-B	15744	good	59.29	0.00398	98.84	H01-00023	ERS13431244	PRJEB55701
H01-00023-150430-B	213201	good	1060.18	0.00387	99.92	H01-00023	ERS13431245	PRJEB55701
H01-00024-150325-B	26873	good	88.99	0.00396	98.17	H01-00024	ERS13431246	PRJEB55701
H01-00025-141209-B	5933	good	46.4	0.00359	98.26	H01-00025	ERS13431247	PRJEB55701
H01-00025-150225-B	7917	good	70.85	0.00486	98.82	H01-00025	ERS13431248	PRJEB55701
H01-00026-141218-B	14811	good	721.89	0.00402	99.87	H01-00026	ERS13431249	PRJEB55701
H01-00026-150102-B	337569	good	183.28	0.00492	99.4	H01-00026	ERS13431250	PRJEB55701
H01-00026-150202-B	8306	good	27.84	0.0028	96.36	H01-00026	ERS13431251	PRJEB55701
H01-00026-150604-B	20389	good	164.49	0.00429	99.61	H01-00026	ERS13431253	PRJEB55701
H01-00026-150723-B	20335	good	97.07	0.00443	99.25	H01-00026	ERS13431254	PRJEB55701
H01-00026-150910-B	8499	good	55.6	0.004	98.28	H01-00026	ERS13431255	PRJEB55701
H01-00027-160212-B	8600	good	46.62	0.00333	96.79	H01-00027	ERS13431256	PRJEB55701
R01-00014-191023-B	88500	poor	192.64	0.00376	99.94	R01-00014	ERS13431306	PRJEB55701
R01-00014-190808-B	11445	poor	108.52	0.00671	99.96	R01-00014	ERS13431302	PRJEB55701
R01-00014-191010-B	512387	poor	602.34	0.004	100	R01-00014	ERS13431304	PRJEB55701
R01-00014-190627-B	3735	poor	10.74	0.00146	99.77	R01-00014	ERS13431313	PRJEB55701
R01-00014-190926-B	39218	poor	171.57	0.00186	100	R01-00014	ERS13431314	PRJEB55701
R01-00016-180503-B	23416	good	40.36	0.00108	99.26	R01-00016	ERS13431208	PRJEB55701
R01-00016-180621-B	59342	good	157.8	0.00122	99.99	R01-00016	ERS13431209	PRJEB55701
R01-00016-180816-B	150000	good	182.78	0.00161	99.91	R01-00016	ERS13431210	PRJEB55701
R01-00020-180406-B	39084	good	197.99	0.00142	99.79	R01-00020	ERS13431218	PRJEB55701
R01-00020-180412-B	80784	good	427.73	0.00175	99.73	R01-00020	ERS13431219	PRJEB55701
R01-00020-180711-B	114070	good	693.81	0.00294	99.92	R01-00020	ERS13431220	PRJEB55701
R01-00037-210212-B	843203	good	1407.55	0.00255	100	R01-00037	ERS13431315	PRJEB55701
R01-00037-210222-B	59002	good	46.41	0.00199	99.81	R01-00037	ERS13431316	PRJEB55701
R01-00042-200102-B	5568	good	17.79	0.00267	96.93	R01-00042	ERS13431317	PRJEB55701
R01-00042-200102-B	5568	good	34.12	0.0018	99.81	R01-00042	ERS13431317	PRJEB55701
R01-00042-201205-B	6664	good	14.4	0.01059	98.16	R01-00042	ERS13431319	PRJEB55701
R01-00057-191017-B	5666	good	20.59	0.00213	97.58	R01-00057	ERS13431321	PRJEB55701
R01-00057-191219-B	10781	good	29.19	0.00233	97.64	R01-00057	ERS13431322	PRJEB55701
R01-00057-200123-B	10730	good	66.34	0.0027	97.9	R01-00057	ERS13431323	PRJEB55701
R01-00057-200130-B	5485	good	40.77	0.00234	97.85	R01-00057	ERS13431324	PRJEB55701
R01-00057-191017-B	5666	good	37.7	0.0014	99.72	R01-00057	ERS13431321	PRJEB55701
R01-00057-191219-B	10781	good	59.44	0.00131	99.73	R01-00057	ERS13431322	PRJEB55701
R01-00057-200123-B	10730	good	212.23	0.00162	99.89	R01-00057	ERS13431323	PRJEB55701
R01-00057-200130-B	5485	good	93.88	0.00157	100	R01-00057	ERS13431324	PRJEB55701
R01-00060-200227-B	943	good	14.23	0.0079	97.31	R01-00060	ERS13431329	PRJEB55701
R01-00060-191219-B	2668	good	11.14	0.00197	99.76	R01-00060	ERS13431327	PRJEB55701
R01-00060-200116-B	5666	good	12.89	0.00169	99.58	R01-00060	ERS13431328	PRJEB55701
R01-00060-200227-B	943	good	24.89	0.00707	99.96	R01-00060	ERS13431329	PRJEB55701
R01-00069-201022-B	6542	good	22.1	0.00122	99.96	R01-00069	ERS13431331	PRJEB55701
R01-00069-201105-B	8414	good	101.24	0.00172	99.94	R01-00069	ERS13431332	PRJEB55701
R01-00069-201217-B	1396	good	19.31	0.00153	99.69	R01-00069	ERS13431333	PRJEB55701
R01-00069-210107-B	8588	good	29.02	0.00144	99.97	R01-00069	ERS13431334	PRJEB55701
R01-00069-210225-B	4251	good	19.5	0.0015	98.81	R01-00069	ERS13431335	PRJEB55701
R01-00079-191105-B	3203	good	12.5	0.00195	96.82	R01-00079	ERS13431336	PRJEB55701
R01-00079-191105-B	3203	good	21.46	0.00136	99.85	R01-00079	ERS13431336	PRJEB55701
R01-00117-210211-B	5220	good	19.16	0.00138	99.51	R01-00117	ERS13431339	PRJEB55701
R02-00154-201105-B	6444	good	33.17	0.00821	99.88	R02-00154	ERS13431344	PRJEB55701
p1_2015_04_29	203794	good	35.55	0.00099	97.9	1	ERS13443603	PRJEB55677
p2_2015_08_03	283740	good	35.64	0.00184	99.45	2	ERS13443604	PRJEB55677
p2_2015_08_06	217728	good	61.27	0.0016	99.94	2	ERS13443605	PRJEB55677
p2_2015_08_12	583630	good	112.48	0.00144	100	2	ERS13443606	PRJEB55677
p2_2015_08_20	48473	good	44.88	0.00125	98.26	2	ERS13443607	PRJEB55677
p3_14_03_28	2134470	good	39.64	0.00184	97.97	3	ERR1279034	PRJEB12814
p4_2014_08_21	2231870	poor	71.42	0.00803	99.71	4	ERR1279046	PRJEB12814
p4_2014_08_28	3472940	poor	71.71	0.00819	99.44	4	ERR1279026	PRJEB12814
p4_2014_09_01	3428740	poor	80.08	0.00876	99.8	4	ERR1279027	PRJEB12814
p4_2014_09_04	4332230	poor	159.87	0.00917	99.34	4	ERR1279048	PRJEB12814
p4_2014_09_22	1250500	poor	128.74	0.00868	99.64	4	ERR1279050	PRJEB12814
p4_2014_09_25	7690670	poor	371.63	0.00872	100	4	ERR1279028	PRJEB12814
p4_2014_10_23	418339	poor	71.85	0.00846	98.77	4	ERR1279055	PRJEB12814
p4_2014_10_30	587500	poor	44.32	0.00615	98.36	4	ERR1279029	PRJEB12814
p4_2014_11_10	11076300	poor	575.79	0.0049	99.86	4	ERR1279057	PRJEB12814
p10_2014_11_25	3965090	good	326.08	0.00123	99.73	10	ERR1279059	PRJEB12814
p10_2014_11_26	1075780	good	67.68	0.00123	99.25	10	ERR1279062	PRJEB12814
p10_2014_11_27	3453580	good	49.23	0.00136	98.95	10	ERR1279036	PRJEB12814
p10_2014_12_01	1591210	good	31.28	0.00135	97.79	10	ERR1279037	PRJEB12814
p10_2015_01_26	137686	good	21.86	0.00108	98.74	10	ERS13443594	PRJEB55677
p10_2015_05_05	84959	good	39.16	0.00121	98.37	10	ERS13443595	PRJEB55677
p11_2015_10_22	164163	poor	19.9	0.00773	97.55	11	ERS13443596	PRJEB55677
p11_2015_10_26	45141	poor	53.45	0.00693	98.41	11	ERS13443597	PRJEB55677
p11_2015_10_29	219830	poor	104.58	0.00781	98.56	11	ERS13443598	PRJEB55677
p11_2015_11_02	323667	poor	46.68	0.00783	98.04	11	ERS13443599	PRJEB55677
p11_2015_12_30	250280	poor	124.04	0.0073	99.73	11	ERS13443600	PRJEB55677
p11_2016_07_11	874748	poor	146.41	0.00664	99.74	11	ERS13443601	PRJEB55677
p11_2016_07_22	1257520	poor	64.02	0.00355	97.83	11	ERS13443602	PRJEB55677
p16_2015_09_04	803282	poor	136.03	0.00232	98.66	16	ERS13432764	PRJEB55677
p16_2015_09_07	1016020	poor	67.32	0.00243	98.18	16	ERS13432765	PRJEB55677
p16_2015_09_10	553418	poor	98.45	0.00219	98.53	16	ERS13432766	PRJEB55677
p16_2015_09_14	472109	poor	17.04	0.00199	96.42	16	ERS13432768	PRJEB55677
p16_2015_09_23	174148	poor	28.88	0.00113	99.23	16	ERS13432770	PRJEB55677
p16_2015_09_24	281838	poor	61.92	0.00102	98.37	16	ERS13432771	PRJEB55677
p16_2015_10_26	282830	poor	58.88	0.00107	98.27	16	ERS13432774	PRJEB55677
p16_2015_11_05	320073	poor	90.41	0.00124	98.35	16	ERS13432775	PRJEB55677
p17_2015_09_16	217700	good	14.76	0.00876	97.39	17	ERS13432776	PRJEB55677
p17_2015_09_24	152943	good	22.98	0.0076	98.22	17	ERS13432778	PRJEB55677
p17_2015_09_28	147419	good	23.18	0.00728	98.49	17	ERS13432779	PRJEB55677
p17_2015_09_30	126599	good	17.69	0.0011	97.62	17	ERS13432780	PRJEB55677
p17_2015_11_17	118151	good	23.84	0.01136	98.61	17	ERS13432781	PRJEB55677
p18_2015_10_10	140345	good	54.96	0.00101	98.41	18	ERS13432782	PRJEB55677
p18_2015_10_12	151809	good	35.04	0.00091	98.05	18	ERS13432783	PRJEB55677
p18_2016_01_27	215920	good	41.43	0.00113	98.72	18	ERS13432784	PRJEB55677
p18_2016_02_09	35311	good	10.38	0.00091	95.66	18	ERS13432787	PRJEB55677
p19_2015_09_11	174872	good	10.15	0.00171	95.84	19	ERS13432790	PRJEB55677
p20_2016_02_02	52855	good	11.62	0.00074	97.17	20	ERS13432797	PRJEB55677
p20_2016_02_09	45973	good	10.06	0.00073	97.74	20	ERS13432799	PRJEB55677
F1	333831	poor	22.1	0.00112	98.16	22	ERR1279035	PRJEB12814
F2	5114408	poor	354.5	0.00115	99.6	22	ERR1279043	PRJEB12814
F3	3528590	poor	410.67	0.00112	99.83	22	ERR1279044	PRJEB12814
p23_49	988020	poor	45.55	0.00089	98.7	23	ERR1279040	PRJEB12814
p23_170	1228210	poor	270.37	0.00091	99.41	23	ERR1279041	PRJEB12814
p23_217	7189820	poor	611	0.0009	99.62	23	ERR1279042	PRJEB12814
p24_49	393192	good	37.13	0.00247	98.23	24	ERR1279032	PRJEB12814
p24_241	104165	good	10.54	0.00208	97.64	24	ERR1279031	PRJEB12814
p25_2018_11_19	1112646	poor	370.88	0.00519	99.74	25	ERS13432802	PRJEB55677
p26_2019_11_07	22 (CT values)	poor	100.54	0.00173	99.32	26	ERS13432803	PRJEB55677
p26_2019_11_21	21 (CT values)	poor	774.95	0.00133	99.84	26	ERS13432804	PRJEB55677
